## Supplemental Table 1 for "Magnetic Resonance Imaging Simulation of the Skull Base, Oral Cavity, Pharynx, and Larynx: Advanced Imaging Protocol for a Radiation Oncology Center"

### Sheet: Sheet1
	T2-weighted Dixon	T2-weighted SPACE	BLADE DWI	MDME	C DCE_56dyn	C Ax 3D T1 Dixon	Black Bone Skull	Black Bone Mandible	T1_UTE_sag MANDIBLE
FOV (mm3)	256x256x254	256x256x256	256x256x252	256x256x164.7	256x256x120	256x256x300	256x256x300	256x256x141.6	270x270x268.8
Acquired Voxel Size	2x2x1	2x2x1	2x2x4	2x2x3	2.22x2x5	2x2x1.36	2x2x1	0.67x0.67x0.6	0.84x0.84x0.84
Recon Voxel Size	1x1x1	1x1x1	2x2x4	1x1x3	1x1x4	1x1x1	1x1x1	0.33x0.33x0.6	0.84x0.84x0.84
TR (ms)	9870	1500	7300	7310	4.3	6.39	4.99	4.34	3.32
TE (ms)	94	200	38	19, 94	1.6	2.46, 4.92	2.3	2.3	0.07
Flip Angle	110	T2 Variable	110	150	20	8	5	5	6
Fat Saturation	Strong	Strong (SPAIR)	Strong	N/A	N/A	N/A	N/A	N/A	N/A
Acceleration Mode	Simultaneous Multi-Slice (SMS)	GRAPPA	GRAPPA	GRAPPA	GRAPPA	GRAPPA	CAIPIRINHA	CAIPIRINHA	N/A
Acceleration Factor	3	2	3	3	3	2	2	2	N/A
Distortion Correction	2D	3D	2D	2D	3D	2D	3D	3D	3D
Phase Oversample %	25	0	50	40	0	35	0	0	0
Slice Oversample %	0	12.5			33.3	70.7	38.7	62.7	0
Number of Averages	1	1.4	1	1	1	2	3	3	1
Multi-Slice Mode	Interleaved	N/A	Interleaved	Interleaved	Ascending	Ascending	Interleaved	Interleaved	N/A
Concatenations	3		2	N/A	1	2	2	2	N/A
Bandwidth (Hz/pixel)	444	673	651	210	660	780	440	450	406
Diffusion Mode	N/A	N/A	3D Diagonal	N/A	N/A	N/A	N/A	N/A	N/A
Diffusion Scheme	N/A	N/A	Monopolar	N/A	N/A	N/A	N/A	N/A	N/A
Number of b-values	N/A	N/A	2	N/A	N/A	N/A	N/A	N/A	N/A
b-values (averages)	N/A	N/A	0 (1), 800 (6)	N/A	N/A	N/A	N/A	N A	N/A
k-space Trajectory	Cartesian	Cartesian	BLADE	Cartesian	Cartesian	Cartesian	Cartesian	Cartesian	Radial
k-space Coverage	N/A	N/A	2	N/A	N/A	N/A	N/A	N/A	75000 views
Number of Dynamics	N/A	N/A	N/A	N/A	56	N/A	N/A	N/A	N/A
Dynamic Scan Time (s)	N/A	N/A	N/A	N/A	8.4	N/A	N/A	N/A	N/A
